# The UK COVID-19 furlough scheme and associations with smoking, alcohol consumption and vaping: evidence from 8 UK longitudinal population surveys

**DOI:** 10.1101/2021.10.28.21265593

**Authors:** Michael J. Green, Jane Maddock, Giorgio Di Gessa, Bożena Wielgoszewska, Sam Parsons, Gareth J Griffith, Jazz Croft, Anna J. Stevenson, Charlotte F. Huggins, Charlotte Booth, Jacques Wels, Richard J. Silverwood, Praveetha Patalay, Alun D. Hughes, Nishi Chaturvedi, Laura D Howe, Emla Fitzsimons, Srinivasa Vittal Katikireddi, George B. Ploubidis

## Abstract

**Background:** Disruptions to employment status can impact smoking and alcohol consumption. During the COVID-19 pandemic, the UK implemented a furlough scheme to prevent job loss. We examine how furlough was associated with participants’ smoking, vaping and alcohol consumption behaviours in the early stages of the pandemic.

**Methods:** Data were from 27,841 participants in eight UK adult longitudinal surveys. Participants self-reported employment status and current smoking, current vaping and drinking alcohol (>4 days/week or 5+ drinks per typical occasion) both before and during the pandemic (April-July 2020). Risk ratios were estimated within each study using modified Poisson regression, adjusting for a range of potential confounders, including pre-pandemic behaviour. Findings were synthesised using random effects meta-analysis. Sub-group analyses were used to identify whether associations differed by gender, age or education.

**Results:** Compared to stable employment, neither furlough, no longer being employed, nor stable unemployment were associated with smoking, vaping or drinking, following adjustment for pre-pandemic characteristics. However, some sex differences in these associations were observed, with stable unemployment associated with smoking for women (ARR=1.35; 95% CI: 1.00-1.82; I^2^: 47%) but not men (0.84; 95% CI: 0.67-1.05; I^2^: 0%). No longer being employed was associated with vaping among women (ARR=2.74; 95% CI: 1.59-4.72; I^2^: 0%) but not men (ARR=1.25; 95% CI: 0.83-1.87; I^2^: 0%). There was little indication of associations with drinking differing by age, gender or education.

**Conclusions:** We found no clear evidence of furlough or unemployment having adverse impacts on smoking, vaping or drinking behaviours during the early stages of the COVID-19 pandemic in the UK, with differences in risk compared to those who remained employed largely explained by pre-pandemic characteristics.
