## Supplementary File 2 for "The UK COVID-19 furlough scheme and associations with smoking, alcohol consumption and vaping: evidence from 8 UK longitudinal population surveys"

### Sheet: Change in Employment
Study	Question (exact wording)	Possible Answers	Recoding
* CHANGE in EMPLOYMENT STATUS *
	1='Stable employed'; 2='Furloughed'; 3='Became employed'; 4='No longer employed'; 5='Stable unemployed'; 6='Stable in other category'
MCS NS BCS 70 NCDS	Q1: Which of these best describes what you were doing just before the Coronavirus outbreak in March? If you were doing more than one activity, please choose the activity that you spent most time doing. Q2: Which of these would you say best describes your situation now?	Q1. 1=Employed; 2=Self-employed; 3=In unpaid/ voluntary work; 4=Apprenticeship; 5=Unemployed; 6=Permanently sick or disabled; 7=Looking after home or family; 8=In education at school/college/university; 9=Retired; 10=Doing something else. Q2. 1=Employed and currently working (or on annual leave/holiday); 2=Employed but on paid leave (including furlough); 3=Employed and on unpaid leave; 4=Apprenti…	1= if (Q1 = 1) & (Q2 = 1 OR 6) 2= if (Q1 = 1) & (Q2 = 2 OR 7) 3= if (Q1 != 1 OR 5) & (Q2 = (1 OR 6) 4= if (Q1 = 1) & (Q2 != 1 OR 6) 5= if (Q1 = 5) & (Q2 = 8) 6= if (Q1 = != 1 OR 5) & (Q2 != 1 OR 2 OR 6 OR 7 OR 8)
ALSPAC	Q1. Just before the lockdown on the 23rd March 2020, were you? Q2. Which of these would you say best describes your current situation now?	Q1. 1=In full time paid work (30 or more hours a week); 2=In part-time paid work (less than 30 hours a week); 3=In irregular or occasional work; 4=Doing a modern apprenticeship or other government supported training/work-experience scheme; 5=Unemployed and looking for work; 6=Unable to work through sickness/disability; 7=In full-time education; 8=In part-time education; 9=Doing voluntary work; 10…	1=if(Q1=1/3) & (Q2= 1/3 OR 8) 2=if(Q1=1/3) & (Q2=4) 3=if(Q1!=1/3) & (Q2 = 1/3 OR 8) 4=if(Q1=1/3) & (Q2 = 5/7 OR 9/13) 5=if(Q1=5) & (Q2 = 10) 6=if(Q1!=1/3) & (Q2 = 5/7 OR 9/13)
USOC	Q1: Thinking back to earlier this year, before the outbreak of the coronavirus pandemic. Were you in paid work or self-employment at any time in January or February 2020? Q2: Thinking about your situation now. Even if you did not do any paid work last week, are you currently employed or self-employed? Q3: Have you received a written letter or email from your employer to confirm that you have been…	Q1: 1. Yes, employed; 2. Yes, self-employed; 3. Yes, both employed and self-employed; 4. No. Q2: 1. Yes, employed; 2. Yes, self-employed; 3. Yes, both employed and self-employed; 4. No. Q3: 1. Yes; 2. No. Q4: 1. Self employed; 2. Paid employment; 3. Unemployed; 4. Retired; 5. On maternity leave; 6. Family care or home; 7. Full-time student; 8. LT sick or disabled; 9. Govt training scheme; 10. Unp…	1=if (Q1<=3) & (Q2<=3) 2=if (Q1<=3) & Q3=1 3=if (Q1=4) & (Q2<=3) 4=if (Q1<=3) & (Q2=4) 5=if (Q1=4) & (Q2=4) & (Q4=3) 6=if (Q1=4) & (Q2=4) & (Q4!=3)
ELSA	Q1: Which of these best describes what you were doing just before the coronavirus outbreak? Q2: And which of these would you say best describes your current situation?	Q1. 1=Retired; 2=Employed; 3=Self-employed; 4=Unemployed; 5=Permanently sick or disabled; 6=Looking after home or family Q2. 1=Retired; 2=Employed; 3=Paid/unpaid leave from employment (including furlough); 4=Self-employed and currently working; 5=Self-employed but not currently working; 6=Unemployed; 7=Permanently sick or disabled; 8=Looking after home or family.	1= if (Q1=2 OR 3) & (Q2=2 OR 4) 2= if (Q1=1 OR 2 OR 3) & (Q2=3 OR 5) 3= if (Q1=1 OR >=4) & (Q2=2 OR =4) 4= if (Q1=2 OR 3) & (Q2>=6 OR Q2==1) 5= if Q1=4 & Q2=6 6= if (Q1=1 & Q2=1) OR (Q1>=4 & (Q2=1 OR 3 OR 5 OR 7 OR 8)) OR (Q1=1 & Q2>=7)
GS	Q1.What was your employment status just before the COVID-19 measures were introduced (i.e. January 2020)? Q2. What is your employment status now? Q3. Have any of the following happened to you due to COVID-19 measures?	Q1 and Q2. 1=Self-employed employing others; 2=Self-employed not employing others; 3=Paid employee supervising others; 4=Paid employee not supervising others; 5=In unpaid employment; 6=Homemaker; 7=Looking after children; 8=Looking after other dependents; 9=Retired; 10=Still in school/studying full-time; 11=Unemployed as sick or disabled; 12=Unemployed; 13=Other Q3. 1=Yes; 0=NA	1= if Q1<=4 & Q2<=4 2= if Q3=1 3= if Q1>=5 & Q2<=4 4= if Q1<=4 & Q2 >= 5 5= if Q1=12 & Q2=12 6= if (Q1>=5 & Q1<=11|Q1==13) & ((Q2>=5 & Q2<=11)|Q2==13)

### Sheet: Smoking & Vaping
Study	Question (exact wording)	Possible Answers	Coded 1 if
* CURRENT SMOKER * -- 1= Currently smokes
MCS NS BCS 70 NCDS	Which of these statements applies to you?	1=I've never smoked cigarettes; 2=I used to smoke cigarettes but don't at all now; 3=I now smoke cigarettes occasionally but not every day; 4=I smoke cigarettes every day	=3 OR 4
ALSPAC	Not Available
USOC	Do you smoke cigarettes? Please do not include electronic cigarettes (e-cigarettes).	1=Yes; 0=No	=1
ELSA	Do you currently smoke?	1=Yes; 0=No	=1
GS	Compared to before COVID-19 measures were introduced (i.e., January 2020) are you:	1=Smoking more now; 2=Smoking about the same now; 3=Smoking less now; 4=I don't smoke: ex-smoker; 5=I don't smoke: never-smoker	=1 OR 2 OR 3
* SMOKING MORE (including relapse/initiation) * -- 1= Smokes more
MCS NS BCS 70 NCDS	Q1: In the month before the Coronavirus outbreak, how many cigarettes a day did you usually smoke? Q2: Since the start of the Coronavirus outbreak, how many cigarettes a day have you typically smoked?	Q1 & Q2: 0-99	Q2>Q1
ALSPAC	Not Available
USOC	Q1: Do you smoke cigarettes? Please do not include electronic cigarettes (e-cigarettes). Q2: Approximately how many cigarettes a day do you usually smoke, including those you roll yourself?	Q1. 1=Yes; 2=No Q2: 0 or more (0 indicates <1 per day)	Pre-Pandemic Q1=2 AND COVID Q1=1, OR both Q=1 AND Pre-Pandemic Q2<COVID Q2
ELSA	Q1. Do you currently smoke? Q2. Since the start of the coronavirus outbreak, please say whether you have been smoking… Q3 [Pre-Pandemic]. Do you smoke cigarettes at all nowadays?	Q1. 1=Yes; 2=No Q2. 1=Less than usual; 2=About the same; 3=More than usual Q3. 1=Yes; 2.No	Q2=3 OR (Q3=2 & Q1=1)
GS	Compared to before COVID-19 measures were introduced (i.e., January 2020) are you:	1=Smoking more now; 2=Smoking about the same now; 3=Smoking less now; 4=I don't smoke: ex-smoker; 5=I don't smoke: never-smoker	=1
* SMOKING LESS (including cessation) * -- 1= Smokes less
MCS NS BCS 70 NCDS	Q1: In the month before the Coronavirus outbreak, how many cigarettes a day did you usually smoke? Q2: Since the start of the Coronavirus outbreak, how many cigarettes a day have you typically smoked?	Q1 & Q2: 0-99	Q2<Q1
ALSPAC	Not Available
USOC	Q1: Do you smoke cigarettes? Please do not include electronic cigarettes (e-cigarettes). Q2: Approximately how many cigarettes a day do you usually smoke, including those you roll yourself?	Q1. 1=Yes; 2=No Q2: 0 or more (0 indicates <1 per day)	Pre-Pandemic Q1=1 AND COVID Q1=2, OR both Q=1 AND Pre-Pandemic Q2>COVID Q2
ELSA	Q1. Do you currently smoke? Q2. Since the start of the coronavirus outbreak, please say whether you have been smoking… Q3 [Pre-Pandemic]. Do you smoke cigarettes at all nowadays?	Q1. 1=Yes; 2=No Q2. 1=Less than usual; 2=About the same; 3=More than usual Q3. 1=Yes; 2.No	Q2=1 OR (Q3=1 & Q1=2)
GS	Compared to before COVID-19 measures were introduced (i.e., January 2020) are you:	1=Smoking more now; 2=Smoking about the same now; 3=Smoking less now; 4=I don't smoke: ex-smoker; 5=I don't smoke: never-smoker	=3
* CURRENT VAPER * -- 1= Currently vapes
MCS NS BCS 70 NCDS	Now thinking about electronic cigarettes or vaping devices, which of these statements applies to you?	1=I’ve never used an electronic cigarette or a vaping device; 2=I used to use an electronic cigarette or a vaping device but don't at all now; 3=I now use an electronic cigarette or a vaping device occasionally but not every day; 4=I use electronic cigarettes or vaping devices every day	=3 OR 4
ALSPAC	Not Available
USOC	Do you ever use electronic cigarettes (e-cigarettes)?	1=I have never used e-cigarettes 2=I have only tried using e-cigarettes once or twice 3=I used e-cigarettes regularly in the past, but I never use them now 4=I sometimes use e-cigarettes but less than once a month 5=I use e-cigarettes at least once a month, but less than once a week 6=I use e-cigarettes at least once a week	=4 or more
ELSA	Not Available
GS	Compared to before COVID-19 measures were introduced (i.e., January 2020), are you:	1=Vaping more now; 2=Vaping about the same now; 3=Vaping less now; 4=I don't vape	=1 OR 2 OR 3
* VAPING MORE * -- 1= Vapes more
MCS NS BCS 70 NCDS	Since the start of the Coronavirus outbreak, has the amount you have been using an electronic cigarette or vaping device changed?	1 More frequent use of e-cig/vaping device ; 2 Less frequent use of e-cig/vaping device; 3 No change (only asked if now use an electronic cigarette or a vaping device occasionally but not every day or use electronic cigarettes or vaping devices every day)	=1
ALSPAC	Not Available
USOC	Do you ever use electronic cigarettes (e-cigarettes)?	1=I have never used e-cigarettes 2=I have only tried using e-cigarettes once or twice 3=I used e-cigarettes regularly in the past, but I never use them now 4=I sometimes use e-cigarettes but less than once a month 5=I use e-cigarettes at least once a month, but less than once a week 6=I use e-cigarettes at least once a week	(Pre-Pandemic=1-3 AND COVID=4-6) OR (Pre-Pandemic=4-5 AND COVID=6)
ELSA	Not Available
GS	Compared to before COVID-19 measures were introduced (i.e., January 2020), are you:	1=Vaping more now; 2=Vaping about the same now; 3=Vaping less now; 4=I don't vape	=1
* VAPING LESS * -- 1= Vapes less
MCS NS BCS 70 NCDS	Since the start of the Coronavirus outbreak, has the amount you have been using an electronic cigarette or vaping device changed?	1 More frequent use of e-cig/vaping device ; 2 Less frequent use of e-cig/vaping device; 3 No change (only asked if now use an electronic cigarette or a vaping device occasionally but not every day or use electronic cigarettes or vaping devices every day)	=2
ALSPAC	Not Available
USOC	Do you ever use electronic cigarettes (e-cigarettes)?	1=I have never used e-cigarettes 2=I have only tried using e-cigarettes once or twice 3=I used e-cigarettes regularly in the past, but I never use them now 4=I sometimes use e-cigarettes but less than once a month 5=I use e-cigarettes at least once a month, but less than once a week 6=I use e-cigarettes at least once a week	(Pre-Pandemic=4-6 AND COVID=1-3) OR (Pre-Pandemic=6 AND COVID=4-5)
ELSA	Not Available
GS	Compared to before COVID-19 measures were introduced (i.e., January 2020), are you:	1=Vaping more now; 2=Vaping about the same now; 3=Vaping less now; 4=I don't vape	=3

### Sheet: Drinking
Study	Question (exact wording)	Possible Answers	Coded 1 if
* FREQUENCY * -- 1= Drinks 4+ days a week
MCS NS BCS 70 NCDS	Since the start of the Coronavirus outbreak, how often have you had a drink containing alcohol?	1=4 or more times a week; 2=2/3 times a week; 3=2/4 times per month; 4=Monthly or less; 5=Never	=1
ALSPAC	Since lockdown, frequency participant had a drink containing alcohol	1=Never; 2=Monthly or less; 3=2-4 times per month; 4=2-3 times per week; 5=4 or more times per week	=5
USOC	Pre-Pandemic: Thinking about the past 12 months, how often do you have a drink containing alcohol? COVID survey: Thinking about the last 4 weeks, how often did you have a drink containing alcohol?	Pre-Pandemic: 1=Never; 2=Monthly or less; 3=2-4 times per month; 4=2-3 times per week; 5=4+ times per week COVID survey: 1=Never; 2=Once; 3=2-4 times in total; 4=2-3 times per week; 5=4-6 times per week; 6=Daily	=5 or more
ELSA	Not Available
GS	Not Available
* INCREASED FREQUENCY * -- 1= Drinks more frequently
MCS NS BCS 70 NCDS	Q1: In the months before the Coronavirus outbreak, how often have you had a drink containing alcohol? Q2: Since the start of the Coronavirus outbreak, how often have you had a drink containing alcohol?	Q1 & Q2. 1=4 or more times a week; 2=2/3 times a week; 3=2/4 times per month; 4=Monthly or less; 5=Never	Q2>Q1
ALSPAC	Not Available
USOC	Pre-Pandemic: Thinking about the past 12 months, how often do you have a drink containing alcohol? COVID survey: Thinking about the last 4 weeks, how often did you have a drink containing alcohol?	Pre-Pandemic: 1=Never; 2=Monthly or less; 3=2-4 times per month; 4=2-3 times per week; 5=4+ times per week COVID survey: 1=Never; 2=Once; 3=2-4 times in total; 4=2-3 times per week; 5=4-6 times per week; 6=Daily	If Pre-Pandemic answer < answer during COVID
ELSA	Not Available
GS	Not Available
* DECREASED FREQUENCY * -- 1= Drinks less frequently
MCS NS BCS 70 NCDS	Q1: In the months before the Coronavirus outbreak, how often have you had a drink containing alcohol? Q2: Since the start of the Coronavirus outbreak, how often have you had a drink containing alcohol?	Q1 & Q2. 1=4 or more times a week; 2=2/3 times a week; 3=2/4 times per month; 4=Monthly or less; 5=Never	Q2<Q1
ALSPAC	Not Available
USOC	Pre-Pandemic: Thinking about the past 12 months, how often do you have a drink containing alcohol? COVID survey: Thinking about the last 4 weeks, how often did you have a drink containing alcohol?	Pre-Pandemic: 1=Never; 2=Monthly or less; 3=2-4 times per month; 4=2-3 times per week; 5=4+ times per week COVID survey: 1=Never; 2=Once; 3=2-4 times in total; 4=2-3 times per week; 5=4-6 times per week; 6=Daily	If Pre-Pandemic answer > answer during COVID
ELSA	Not Available
GS	Not Available
* QUANTITY * -- 1= Drinks 5 or more alcohol units per occasion
MCS NS BCS 70 NCDS	Since the start of the Coronavirus outbreak, how many standard alcoholic drinks do you have on a typical day when you were drinking?	1=1/2; 2=3-4; 3=5/6; 4=7-9; 5=10 or more	=3 OR 4 OR 5
ALSPAC	Not Available
USOC	How many drinks do you have on a typical day when you are drinking?	1=1-2 drinks; 2=3-4 drinks; 3=5-6 drinks; 4=7-9 drinks; 5=10+ drinks	=3 OR 4 OR 5
ELSA	Not Available
GS	Not Available
* INCREASED QUANTITY * -- 1= Drinks more alcohol units per occasion
MCS NS BCS 70 NCDS	Q1: In the months before the Coronavirus outbreak, how many standard alcoholic drinks do you have on a typical day when you were drinking? Q2: Since the start of the Coronavirus outbreak, how many standard alcoholic drinks do you have on a typical day when you were drinking?	Q1 & Q2. 1=1/2; 2=3-4; 3=5/6; 4=7-9; 5=10 or more	Q2>Q1
ALSPAC	Not Available
USOC	How many drinks do you have on a typical day when you are drinking?	1=1-2 drinks 2=3-4 drinks 3=5-6 drinks 4=7-9 drinks 5=10+ drinks	If Pre-Pandemic answer is < answer during COVID
ELSA	Not Available
GS	Not Available
* DECREASED QUANTITY * -- 1= Drinks fewer alcohol units per occasion
MCS NS BCS 70 NCDS	Q1: In the months before the Coronavirus outbreak, how many standard alcoholic drinks do you have on a typical day when you were drinking? Q2: Since the start of the Coronavirus outbreak, how many standard alcoholic drinks do you have on a typical day when you were drinking?	Q1 & Q2. 1=1/2; 2=3-4; 3=5/6; 4=7-9; 5=10 or more	Q2<Q1
ALSPAC	Not Available
USOC	How many drinks do you have on a typical day when you are drinking?	1=1-2 drinks 2=3-4 drinks 3=5-6 drinks 4=7-9 drinks 5=10+ drinks	If Pre-Pandemic answer is > answer during COVID
ELSA	Not Available
GS	Not Available
* INCREASED QUANTITY OR FREQUENCY * -- 1= Drinks more alcohol units per occasion or more often than before
MCS NS BCS 70 NCDS	Q1: In the months before the Coronavirus outbreak, how many standard alcoholic drinks do you have on a typical day when you were drinking? Q2: Since the start of the Coronavirus outbreak, how many standard alcoholic drinks do you have on a typical day when you were drinking? Q3: In the months before the Coronavirus outbreak, how often have you had a drink containing alcohol? Q4: Since the start o…	Q1 & Q2. 1=1/2; 2=3-4; 3=5/6; 4=7-9; 5=10 or more Q3 & Q4. 1=4 or more times a week; 2=2/3 times a week; 3=2/4 times per month; 4=Monthly or less; 5=Never	Q2>Q1 OR Q4>Q3
ALSPAC	Since lockdown, have any of the following aspects of your life changed? "Amount of alcohol you drink"	1=Decreased a lot; 2=Decreased a little; 3=Stayed the same; 4=Increased a little; 5=Increased a lot; 6=Not applicable	4/5=1 else =0
USOC	Q1: Thinking about the past [pre-pandemic=12 months/COVID=4 weeks], how often do you have a drink containing alcohol? Q2: How many drinks do you have on a typical day when you are drinking?	Q1: 1=Never; 2=Monthly or less; 3=2-4 times per month; 4=2-3 times per week; 5=4+ times per week Q2: 1=1-2 drinks; 2=3-4 drinks; 3=5-6 drinks; 4=7-9 drinks; 5=10+ drinks	If either Pre-Pandemic answer is < answer during COVID
ELSA	Since the start of the coronavirus outbreak, please say whether you have been drinking…	1=Less than usual; 2=About the same; 3=More than usual	=3
GS	Compared to before COVID-19 measures were introduced (i.e., January 2020), are you	1=Drinking more alcohol now; 2=Drinking about the same amount of alcohol now; 3=Drinking less alcohol now; 4=I don't drink alcohol	=1
* DECREASED QUANTITY OR FREQUENCY * -- 1= Drinks fewer alcohol units per occasion or less often than before
MCS NS BCS 70 NCDS	Q1: In the months before the Coronavirus outbreak, how many standard alcoholic drinks do you have on a typical day when you were drinking? Q2: Since the start of the Coronavirus outbreak, how many standard alcoholic drinks do you have on a typical day when you were drinking? Q3: In the months before the Coronavirus outbreak, how often have you had a drink containing alcohol? Q4: Since the start o…	Q1 & Q2. 1=1/2; 2=3-4; 3=5/6; 4=7-9; 5=10 or more Q3 & Q4. 1=4 or more times a week; 2=2/3 times a week; 3=2/4 times per month; 4=Monthly or less; 5=Never	Q2<Q1 OR Q4<Q3
ALSPAC	Since lockdown, have any of the following aspects of your life changed? "Amount of alcohol you drink"	1=Decreased a lot; 2=Decreased a little; 3=Stayed the same; 4=Increased a little; 5=Increased a lot; 6=Not applicable	1/2=1 else =0
USOC	Q1: Thinking about the past [pre-pandemic=12 months/COVID=4 weeks], how often do you have a drink containing alcohol? Q2: How many drinks do you have on a typical day when you are drinking?	Q1: 1=Never; 2=Monthly or less; 3=2-4 times per month; 4=2-3 times per week; 5=4+ times per week Q2: 1=1-2 drinks; 2=3-4 drinks; 3=5-6 drinks; 4=7-9 drinks; 5=10+ drinks	If either Pre-Pandemic answer is > answer during COVID
ELSA	Since the start of the coronavirus outbreak, please say whether you have been drinking…	1=Less than usual; 2=About the same; 3=More than usual	=1
GS	Compared to before COVID-19 measures were introduced (i.e., January 2020), are you	1=Drinking more alcohol now; 2=Drinking about the same amount of alcohol now; 3=Drinking less alcohol now; 4=I don't drink alcohol	=3

### Sheet: Covariates
Variables	Study	Options	Recoding if needed
* Sex * 0=Male; 1=Female
	All	0=Male; 1=Female
* Ethnicity * 0=White; 1=Ethnic Minority
	MCS	1=White; 2=Mixed; 3=Indian; 4=Pakistani; 5=Bangladeshi; 6=Other Asian; 7=Black Caribbean; 8=Black African; 9=Other Black; 10=Chinese; 11=Other ethnic group	1=0; 2/11=1
	NS	1=White; 2=Mixed; 3=Indian; 4=Pakistani; 5=Bangladeshi; 6=Black Caribbean; 7=Black African; 8=Other	1=0; 2/8=1
	BCS70	Not Available
	NCDS	Not Available
	ALSPAC	G0 (Parents) 1=White; 2=Black carribean; 3=Black african; 4=Other black; 5=Indian; 6=Pakistani; 7=Bangladeshi; 8=Chinese; 9=Other G1 (Children) 1=White; 2=Mixed/Multiple Ethnic group; 3=Asian; 4=Black/African/Caribbean/Black British; 5=Arab or Other	1=0; 2/9=1
	USOC	1=White British; 2=Irish (White); 3=Gypsy or Irish Traveller (white); 4=Any other white background; 5=White and black caribbean (mixed); 6=White and black african (mixed); 7=White and Asian (mixed); 8=Any other mixed background; 9=Indian (Asian or Asian British); 10=Pakistani (Asian or Asian British); 11=Bangladeshi (Asian or Asian British); 12=Chinese (Asian or Asian British); 13=Any other Asian…	1-4=0; 5-97=1
	ELSA	1.White; 2=Mixed ethnic group; 3=Black; 4=Black British; 5=Asian; 6=Asian British	1=0; 2/6=1
	GS	1=White Scottish; 2=White English; 3=White Welsh; 4=White N. Irish; 5=White Irish; 6=White Gypsy/Irish traveller; 7=White Polish; 8=Any other white; 9=Asian/British Asian - Indian; 10=Asian/British Asian - Pakistani; 11=Asian/British Asian - Bangladeshi; 12=Asian/British Asian - Chinese; 13=Any other Asian background; 14=Black or Black British - African; 15=Black or Black British - Carribean; 16=…	1-8=0; 9-22=1
* Education * 0=No Degree; 1=Degree
	MCS NS BCS 70 NCDS	0=None; 1=Nvq1; 2=Nvq2; 3=Nvq3; 4=Nvq4; 5=Nvq5 *parent's education for MCS	1/=0; 4/5=1
	ALSPAC	1=Degree; 2=A levels/AS levels or equivalent; 3=O levels; 4=Vocational; 5=CSE *parent's education for G1 (Children)	2/5=0
	USOC	1=Degree or equivalent; 2=A-level or equivalent; 3=GSCE or equivalent; 4=No qualifications	2/4=0
	ELSA	1=Nvq4/nvq5/degree or equivalent; 2=Higher Education below degree; 3=Nvq3/GCE A level equivalent; 4=Nvq2/GCE O level equivalent; 5=Nvq1/CSE other grade equivalent; 6=Foreign/other; 7=No qualification	2/7=0
	GS	1=No qualifications; 2=Other (please specify); 3=School leavers certificate; 4=CSEs or equivalent; 5=Standard grade, National 4 or 5, O levels, GCSEs or equivalent; 6=Higher grade, A levels, AS levels or equivalent; 7=NVQ or HND or HNC or equivalent; 8=Other professional or technical qualification; 9=Undergraduate degree; 10=Postgraduate degree	1/8=0; 9 OR 10=1
* Living Arrangement * 1=Alone; 2=With partner/spouse only; 3=With partner/spouse and child(ren); 4=With child(ren), without partner/spouse; 5=Any other living arrangement
OR * Partnership Status * 1=Married/Partnered; 0=Not married/partnered
* Pre-Pandemic Self-Assessed Health * 1=Good/Very Good/Excellent; 0=Fair/Poor
	MCS NS BCS 70 NCDS	In general, in the 3 months before the Coronavirus outbreak would you say your health was … 1=Excellent; 2=Very Good; 3=Good; 4=Fair; 5=Poor	1/3=1; 4/5=0
	ALSPAC	Are you or do you currently have any of the following: If yes, please tell us exactly what you have: 1=Organ transplant recipient, 2=Diabetes (Type I or II), 3=Heart disease or heart problems, 4=Hypertension (high blood pressure), 5=Overweight, 6=A recent stroke, 7= Kidney disease, 8=Liver disease, 9= Anaemia, 10= Asthma, 11= Other lung condition such as COPD, bronchitis or emphysema, 12=Cancer, …	If (2, 5 or 10 = TRUE)=1, else =0
	USOC	In general, would you say your health is… 1=Excellent; 2=Very Good; 3=Good; 4=Fair; 5=Poor	1/3=1; 4/5=0
	ELSA	Would you say your health is… 1=Excellent; 2=Very Good; 3=Good; 4=Fair; 5=Poor	1/3=1; 4/5=0
	GS	Not available
* Pre-Pandemic Mental Health * 1=High Psychological Distress; 0=No Physchological Distress
	MCS	~2 years prior. Kessler K6 measure of psychological distress [Kessler, R. C., Andrews, G., Colpe, L. J., Hiripi, E., Mroczek, D. K., Normand, S. L., ... & Zaslavsky, A. M. (2002). Short screening scales to monitor population prevalences and trends in non-specific psychological distress. Psychological medicine, 32(6), 959-976.]	13+ = 1
	NS	~5 years prior. GHQ-12 [Goldberg DP, Gater R, Sartorius N,et al.The validity of two versions of the GHQ in the WHO study of mental illness in general health care. Psychol Med 1997;27:191–7.]	=1 if 4 or more
	BCS 70	~4 years prior. Malaise Inventory. [Rodgers, B., Pickles, A., Power, C., Collishaw, S., & Maughan, B. (1999). Validity of the Malaise Inventory in general population samples. Social psychiatry and psychiatric epidemiology, 34(6), 333-341.]	=1 if 4 or more
	NCDS	~4 years prior. Malaise Inventory. [Rodgers, B., Pickles, A., Power, C., Collishaw, S., & Maughan, B. (1999). Validity of the Malaise Inventory in general population samples. Social psychiatry and psychiatric epidemiology, 34(6), 333-341.]	=1 if 4 or more
	ALSPAC	G0 (parents), EPDS [Levis et al. 2020] G1 (children), SMFQ [Angold, A., Costello, E.J., Messer, S.C., Pickles, A., Winder, F., & Silver, D. (1995).]	=1 if more than 11
	USOC	~1 years prior. GHQ-12 [Goldberg DP, Gater R, Sartorius N,et al.The validity of two versions of the GHQ in the WHO study of mental illness in general health care. Psychol Med 1997;27:191–7.]	=1 if 4+
	ELSA	Eight-item version of the original CES-D (felt depressed; felt everything was an effort; restless sleep; not happy; felt lonely; not enjoyed life; felt sad; could not get going)	=1 if 4 or more symptoms reported
	GS	GHQ-28 (score of >24 =1)
