## Supplementary File 3 for "The UK COVID-19 furlough scheme and associations with smoking, alcohol consumption and vaping: evidence from 8 UK longitudinal population surveys"

### Sheet: Contents
Contents:
Unadjusted	Unadjusted associations
Basic Adjustment	Adjusted for age (only in age-heterogeneous studies), sex, ethnicity (except the BCS and NCDS cohorts which were predominantly white), education, UK nation (except ALSPAC, GS and ELSA which only had respondents from a single country), and household composition.
Full Adjustment	Adjusted for age (only in age-heterogeneous studies), sex, ethnicity (except the BCS and NCDS cohorts which were predominantly white), education, UK nation (except ALSPAC, GS and ELSA which only had respondents from a single country), household composition, and pre-pandemic measures of: psychological distress, SRH, and health behaviours.
Subgroup_sex	Sex-stratified associaions adjusted for age (only in age-heterogeneous studies), ethnicity (except the BCS and NCDS cohorts which were predominantly white), education, UK nation (except ALSPAC, GS and ELSA which only had respondents from a single country), household composition, and pre-pandemic measures of: psychological distress, SRH, and health behaviours.
Subgroup_education	Education-stratified associaions adjusted for age (only in age-heterogeneous studies), sex, ethnicity (except the BCS and NCDS cohorts which were predominantly white), UK nation (except ALSPAC, GS and ELSA which only had respondents from a single country), household composition, and pre-pandemic measures of: psychological distress, SRH, and health behaviours.
Subgroup_age	Age-stratified associaions adjusted for sex, ethnicity (except the BCS and NCDS cohorts which were predominantly white), education UK nation (except ALSPAC, GS and ELSA which only had respondents from a single country), household composition, and pre-pandemic measures of: psychological distress, SRH, and health behaviours.
Summary_level	1. Overview of level results for outcomes measured during the pandemic adjsuted for age (only in age-heterogeneous studies), sex, ethnicity (except the BCS and NCDS cohorts which were predominantly white), education, UK nation (except ALSPAC, GS and ELSA which only had respondents from a single country), household composition, and pre-pandemic measures of: psychological distress, SRH, and health …
	2. Sensitivty analysis excluding studies that had: 1) zero cell counts for exposure-outcome 2) ≤5 cell counts for exposure-outcome
Summary_change	1. Overview of change results for outcomes measured during the pandemic adjsuted for age (only in age-heterogeneous studies), sex, ethnicity (except the BCS and NCDS cohorts which were predominantly white), education, UK nation (except ALSPAC, GS and ELSA which only had respondents from a single country), household composition, and pre-pandemic measures of: psychological distress, SRH, and health…
	2. Sensitivty analysis excluding studies that had: 1) zero cell counts for exposure-outcome 2) ≤5 cell counts for exposure-outcome

### Sheet: Subgroup_education
0

### Sheet: Summary_level
Main analysis: Excluding studies with ≤2 cell counts for expsure-outcome		Currently drinks 4+days/week or 5+ drinks/occasion)				Current smoker				Current vaper
		RR	Lower CI	Upper CI	I2%	RR	Lower CI	Upper CI	I2%	RR	Lower CI	Upper CI	I2%
Furloughed	Overall	1.02	0.94	1.1	38.29	1.05	0.95	1.16	9.86	0.89	0.74	1.08	0
	female	0.97	0.87	1.07	35.2	1.12	1	1.25	0	0.92	0.71	1.2	0
	male	1.06	0.98	1.14	0	1.04	0.87	1.24	31.05	0.89	0.67	1.16	0
	Degree	1.04	0.96	1.11	0	1	0.9	1.12	0	1.2	0.88	1.65	1.58
	No degree	1.02	0.91	1.14	41.6	1.07	0.97	1.17	0	0.81	0.65	1.02	0
	16-29y	0.92	0.77	1.11	0	1.24	0.97	1.59	0	0.88	0.5	1.57	0
	30-49y	0.98	0.89	1.09	0	1.04	0.88	1.24	0	0.9	0.58	1.4	31.09
	50+y	1.04	0.96	1.13	42.94	1.03	0.89	1.2	37.38	0.94	0.75	1.17	0
No longer employed	Overall	1.05	0.93	1.18	24.27	1.02	0.66	1.56	70.57	1.51	0.92	2.5	43.69
	female	1.17	0.82	1.67	84.1	1.12	0.74	1.69	52.12	2.74	1.59	4.72	0
	male	1.04	0.91	1.19	0	1.11	0.54	2.28	76.84	1.25	0.83	1.87	0
	Degree	1.07	0.95	1.2	0	0.92	0.7	1.22	23.79	3.91	1.18	12.9	*
	No degree	1.12	0.88	1.42	56.08	0.93	0.62	1.41	61.88	1.51	0.89	2.55	0
	16-29y	1.29	0.73	2.27	62.99	1.45	0.6	3.51	75.09	1.77	0.36	8.61	86.17
	30-49y	0.98	0.82	1.19	0	0.77	0.43	1.37	0	1.96	0.42	9.29	87.47
	50+y	1.04	0.94	1.15	6.82	0.87	0.54	1.39	67.75	1.55	0.93	2.56	0
Stable unemployed	Overall	1.05	0.88	1.25	28.9	1.1	0.93	1.29	0	0.98	0.62	1.57	0
	female	0.98	0.87	1.11	0	1.35	1	1.82	47	0.79	0.36	1.72	0
	male	1.09	0.86	1.39	17.85	0.84	0.67	1.05	0	0.89	0.36	2.21	0
	Degree	0.92	0.72	1.18	42.95	1.01	0.78	1.29	0	no information
	No degree	1.07	0.94	1.22	0	1.17	0.99	1.39	0	1.01	0.53	1.9	0
	16-29y	1.27	0.9	1.8	15.29	1.34	0.78	2.3	0	1.25	0.53	2.95	*
	30-49y	1.1	0.87	1.39	*	1.03	0.69	1.53	0	0.88	0.34	2.29	0
	50+y	1	0.87	1.15	21.75	1.04	0.89	1.22	0	0.9	0.45	1.77	0
Note: I2 estimates from stratified models are different to the overall I2 presented in subgroup figures as separate models were run for each group. * indicates only one study included
Excluding studies with zero counts for expsure-outcome		Currently drinks 4+days/week or 5+ drinks/occasion				Current smoker				Current vaper					Excluding studies with ≤5 cell counts for expsure-outcome		Currently drinks 4+days/week or 5+ drinks/occasion)				Current smoker				Current vaper
		RR	Lower CI	Upper CI	I2%	RR	Lower CI	Upper CI	I2%	RR	Lower CI	Upper CI	I2%				RR	Lower CI	Upper CI	I2%	RR	Lower CI	Upper CI	I2%	RR	Lower CI	Upper CI	I2%
Furloughed	Overall	1.02	0.94	1.1	38.29	1.05	0.95	1.16	9.86	0.89	0.74	1.08	0		Furloughed	Overall	1.02	0.94	1.1	38.29	1.05	0.95	1.16	9.86	0.91	0.74	1.1	0
	female	0.97	0.87	1.07	35.2	1.12	1	1.25	0	0.92	0.71	1.2	0			female	0.97	0.87	1.07	35.2	52	1	1.25	0	0.92	0.71	1.2	0
	male	1.06	0.98	1.14	0	1.01	0.83	1.22	36.58	0.89	0.67	1.16	0			male	1.06	0.98	1.14	0	1.04	0.87	1.24	31.05	0.87	0.66	1.16	0
	Degree	1.04	0.96	1.11	0	1	0.9	1.12	0	1.2	0.88	1.65	1.58			Degree	1.04	0.96	1.11	0	1.01	0.9	1.13	0	1.2	0.83	1.72	10.43
	No degree	1.02	0.91	1.14	41.6	1.07	0.97	1.17	0	0.81	0.65	1.02	0			No degree	1.02	0.91	1.14	41.6	1.07	0.97	1.17	0	0.81	0.65	1.02	0
	16-29y	0.92	0.77	1.11	0	1.24	0.97	1.59	0	0.88	0.5	1.57	0			16-29y	0.92	0.77	1.11	0	1.24	0.97	1.59	0	0.88	0.5	1.57	0
	30-49y	0.98	0.89	1.09	0	1.04	0.88	1.24	0	0.9	0.58	1.4	31.09			30-49y	0.98	0.89	1.09	0	1.04	0.88	1.24	0	0.96	0.57	1.62	54.6
	50+y	1.04	0.96	1.13	42.94	1.03	0.89	1.2	37.38	0.94	0.75	1.17	0			50+y	1.04	0.96	1.13	42.94	1.03	0.89	1.2	37.38	0.94	0.75	1.17	0
No longer employed	Overall	1.05	0.93	1.18	24.27	1.02	0.66	1.56	70.57	1.51	0.92	2.5	43.69		No longer employed	Overall	1.05	0.93	1.18	24.27	1.07	0.61	1.86	80.22	1.84	1	3.39	46.98
	female	1.17	0.82	1.67	84.1	1.04	0.69	1.58	52.05	1.1	0.35	3.45	74.79			female	1.21	0.83	1.78	87.49	1.3	0.57	2.97	72.06	2.75	1.32	5.73	*
	male	1.04	0.91	1.19	0	1.05	0.56	1.98	72.47	1.41	0.98	2.03	0			male	1.05	0.92	1.2	0	1.25	0.23	6.82	85.82	1.19	0.66	2.15	*
	Degree	1.06	0.95	1.19	0	0.91	0.69	1.19	20.25	1.76	0.96	3.25	6.66			Degree	1.08	0.97	1.22	0	1.08	0.84	1.39	0	no information
	No degree	1.1	0.89	1.35	42.3	0.93	0.62	1.41	61.88	1.28	0.81	2.03	10.84			No degree	1.12	0.88	1.42	56.08	1.26	0.73	2.18	69.39	1.95	0.93	4.09
	16-29y	1.29	0.73	2.27	62.99	1.45	0.6	3.51	75.09	1.77	0.36	8.61	86.17			16-29y	1.29	0.73	2.27	62.99	1.45	0.6	3.51	75.09	no information
	30-49y	0.98	0.82	1.19	0	0.94	0.57	1.53	0	1.67	0.58	4.85	72.6			30-49y	0.98	0.82	1.19	0	0.77	0.43	1.37	0	1.96	0.42	9.29	87.47
	50+y	1.04	0.94	1.15	6.82	0.87	0.54	1.39	67.75	1.4	0.86	2.27	0			50+y	1.04	0.94	1.15	6.82	0.96	0.49	1.87	83.43	1.63	0.92	2.88	0
Stable unemployed	Overall	1.17	0.91	1.5	61.66	1.1	0.93	1.29	0	1.36	0.73	2.52	52.27		Stable unemployed	Overall	1.05	0.88	1.25	28.9	1.1	0.94	1.3	0	0.95	0.54	1.65	0
	female	0.98	0.87	1.11	0	1.35	1	1.82	47	0.91	0.48	1.73	0			female	0.98	0.86	1.1	0	1.65	1.18	2.3	0	0.66	0.25	1.72	*
	male	1.26	0.88	1.81	61.03	0.84	0.67	1.04	0	1.72	0.42	7.04	79.83			male	1.05	0.83	1.35	22.26	0.84	0.67	1.05	0	no information
	Degree	0.13	0	4.75	99.73	0.65	0.27	1.56	89.56	0.86	0.52	1.42	0			Degree	0.92	0.72	1.18	42.95	1.03	0.8	1.34	0
	No degree	1.25	0.93	1.66	55.99	1.17	0.98	1.38	0	1.49	0.57	3.9	70.57			No degree	1.07	0.94	1.22	0	1.17	0.99	1.39	0	1.01	0.53	1.9	0
	16-29y	1.27	0.9	1.8	15.29	1.34	0.78	2.3	0	1.25	0.53	2.95	*			16-29y	1.27	0.9	1.8	15.29	1.28	0.7	2.33	*	1.25	0.53	2.95	*
	30-49y	0.95	0.47	1.94	25.14	1.12	0.79	1.6	0	0.88	0.34	2.29	0			30-49y	1.1	0.87	1.39	*	1.07	0.7	1.63	*	no information
	50+y	1.11	0.85	1.46	74.57	1.04	0.89	1.22	0	1.48	0.56	3.89	70.06			50+y	1	0.87	1.15	21.75	1.04	0.89	1.22	0	0.75	0.29	1.94	*
	* indicates only one study included

### Sheet: Summary_change
Main analysis: Excluding studies with ≤2 cell counts
		Drinking more				Drinking less							Smoking more				Smoking less							Vaping more				Vaping less
		RR	Lower CI	Upper CI	I2%	RR	Lower CI	Upper CI	I2%				RR	Lower CI	Upper CI	I2%	RR	Lower CI	Upper CI	I2%				RR	Lower CI	Upper CI	I2%	RR	Lower CI	Upper CI	I2%
Furloughed	Overall	1.10283	0.96841	1.25591	71.52	0.966302	0.84475	1.10534	45.35		Furloughed	Overall	1.31374	0.878529	1.96454	65.25	1.43447	0.913515	2.25253	63.08		Furloughed	Overall	1.53467	1.1379	2.06978	0	1.42093	0.942409	2.14242	0
	female	1.00255	0.903925	1.11194	33.64	0.998072	0.776458	1.28294	67.7			female	1.45972	1.14112	1.86727	0	1.12363	0.702944	1.79607	26.26			female	1.53657	0.959945	2.45957	25.25	1.57934	0.845372	2.95056	*
	male	1.33316	1.08283	1.64138	73.72	0.962902	0.857803	1.08088	0			male	1.76388	0.812095	3.83115	69.91	1.61235	0.912942	2.84756	59.77			male	1.61194	1.03626	2.50743	0	1.09085	0.605193	1.96624	0
	Degree	1.02366	0.90274	1.16078	34.81	1.1378	0.917073	1.41165	42.36			Degree	1.44402	0.925276	2.2536	0	1.61283	1.04221	2.49588	0			Degree	2.92543	1.80294	4.74675	0	0.722615	0.261917	1.99366	*
	No degree	1.17137	0.974533	1.40797	78.29	0.896044	0.779745	1.02969	29.81			No degree	1.48168	0.9139	2.40221	72.41	1.31282	0.746566	2.30856	68.46			No degree	1.31251	0.786572	2.19013	50.61	1.53851	0.949558	2.49277	0
	16-29y	0.983165	0.729555	1.32494	61.21	0.962953	0.820614	1.12998	10.62			16-29y	1.56252	0.815729	2.99299	31.39	1.09538	0.137042	8.75544	92.84			16-29y	1.45198	0.575713	3.66195	36.77	2.38897	1.07637	5.30221	0
	30-49y	1.05378	0.823932	1.34774	71.96	0.954745	0.831249	1.09659	0			30-49y	0.743025	0.456224	1.21012	0	1.92894	0.921591	4.03738	59.34			30-49y	1.67333	0.478444	5.85238	75.83	1.04855	0.541281	2.0312	*
	50+y	1.19051	1.07396	1.31971	37.19	1.05208	0.948143	1.16741	0			50+y	1.45917	0.949335	2.24281	51.93	0.959003	0.652894	1.40863	0			50+y	1.56157	1.04408	2.33555	0	1.22697	0.577986	2.60467	15.56
No longer employed	Overall	0.978939	0.859649	1.11478	0	1.09762	0.945128	1.27471	0		No longer employed	Overall	1.72483	0.66793	4.45412	47.68	2.7893	1.44366	5.38919	49.98		No longer employed	Overall	3.2074	1.51395	6.79511	23.12	1.13903	0.419194	3.09497	0
	female	0.99207	0.857006	1.14842	0	1.23249	1.03546	1.46701	0			female	1.76543	0.446701	6.9772	71.72	2.68873	1.68278	4.29602	0			female	3.45699	1.74884	6.83354	0	0.990949	0.229994	4.26958	*
	male	1.06241	0.829098	1.36138	14.95	0.999245	0.78617	1.27007	0			male	0.812946	0.216072	3.05862	*	2.96143	0.43503	20.1596	79.8			male	1.57209	0.434835	5.68371	*	1.31561	0.278377	6.21758	*
	Degree	1.01396	0.861776	1.19301	0	1.15403	0.946795	1.40663	0			Degree	no information				3.71093	0.920375	14.9624	58.89			Degree	11.2906	2.19676	58.0293	*	2.20849	0.470512	10.3662	*
	No degree	0.994391	0.831789	1.18878	0	1.09629	0.890422	1.34976	0			No degree	2.19772	0.284059	17.0034	79.55	2.56691	1.54715	4.25883	0			No degree	2.60298	1.14666	5.90892	*	0.9	0.24	3.4	*
	16-29y	0.988893	0.74001	1.32148	0	1.24483	1.01418	1.52792	0			16-29y	1.55382	0.277921	8.68726	62.63	3.14076	1.17703	8.38077	74.59			16-29y	4.97571	1.96947	12.5707	*	2.1461	0.18898	24.3715	*
	30-49y	0.875373	0.632344	1.2118	0	0.926917	0.627593	1.369	0			30-49y	1.55811	0.463962	5.23255	*	1.56514	0.731163	3.35038				30-49y	5.50761	1.69139	17.9343	*	2.59169	0.578865	11.6035	*
	50+y	1.02584	0.88558	1.18831	0	0.972534	0.802981	1.17789	0			50+y	2.53506	0.661733	9.71169	*	1.21089	0.52184	2.80978	0			50+y	4.16362	1.68366	10.2964	*	no information
Stable unemployed	Overall	0.699941	0.532866	0.919402	27.84	0.949815	0.754674	1.19542	9.63		Stable unemployed	Overall	1.2012	0.496068	2.90862	46.6	1.74063	1.05981	2.85882	0		Stable unemployed	Overall	1.9666	0.926786	4.17305	20.23	1.63659	0.535914	4.99786	*
	female	0.650768	0.449189	0.942808	39.98	0.753204	0.542307	1.04612	0			female	2.55335	0.845164	7.71397	58.12	3.09525	1.17	8.18857	52.49			female	1.30421	0.356734	4.76815	*	no information
	male	0.859562	0.622991	1.18597	0	1.1689	0.849381	1.60861	16.44			male	no information				1.76912	0.866906	3.6103	0			male	no information				no information
	Degree	0.625024	0.368182	1.06104	40.3	1.61395	1.04641	2.48929	38.51			Degree	no information				no information						Degree	no information				no information
	No degree	0.754059	0.564511	1.00725	17.37	0.831499	0.650276	1.06323	0			No degree	1.23604	0.447433	3.41459	53.56	1.83963	1.05549	3.20633	0			No degree	1.47194	0.567491	3.81789	0	1.84872	0.577279	5.92044	*
	16-29y	0.631106	0.405435	0.982389	0	0.859686	0.618906	1.19414	0			16-29y	1.19113	0.326111	4.35062	*	2.45422	0.663598	9.0766				16-29y	0.764407	0.136728	4.27357	*	no information
	30-49y	0.382372	0.207566	0.704394	0	0.740018	0.387649	1.41269	*			30-49y	2.48865	0.876041	7.06975	*	1.62983	0.285618	9.30035				30-49y	1.86482	0.528108	6.58495	0	no information
	50+y	0.854715	0.687508	1.06259	0	1.01673	0.729829	1.41642	21.92			50+y	0.62303	0.187464	2.07062	*	2.68553	1.50228	4.80076	0			50+y	1.9785	0.440436	8.88766	69.74	1.79624	0.505947	6.3771	*
Note: I2 estimates from stratified models are different to the overall I2 presented in subgroup figures as separate models were run for each group. * indicates only one study included
Main analysis: Excluding studies with zero cell counts
		Drinking more				Drinking less							Smoking more				Smoking less							Vaping more				Vaping less
		RR	Lower CI	Upper CI	I2%	RR	Lower CI	Upper CI	I2%				RR	Lower CI	Upper CI	I2%	RR	Lower CI	Upper CI	I2%				RR	Lower CI	Upper CI	I2%	RR	Lower CI	Upper CI	I2%
Furloughed	Overall	1.1	0.97	1.26	71.52	0.97	0.84	1.11	45.35		Furloughed	Overall	1.31	0.88	1.96	65.25	1.43	0.91	2.25	63.08		Furloughed	Overall	1.53	1.14	2.07	0	1.41	0.94	2.11	0
	female	1.00255	0.903925	1.11194	33.64	0.793719	0.481609	1.3081	80.59			female	1.45972	1.14112	1.86727	0	0.880284	0.430441	1.80025	27.97			female	1.53657	0.959945	2.45957	25.25	1.58786	0.867591	2.90611	0
	male	1.33316	1.08283	1.64138	73.72	0.962902	0.857803	1.08088	0			male	1.16489	0.401319	3.38129	84.27	1.53277	0.898775	2.614	53.22			male	1.63013	1.0623	2.50148	0	1.12618	0.640068	1.98148	0
	Degree	1.02366	0.90274	1.16078	34.81	1.1378	0.917073	1.41165	42.36			Degree	1.1533	0.742782	1.79071	6.66	1.83227	1.13823	2.94952	16.4			Degree	2.70236	1.73137	4.2179	0	2.583	0.401831	16.6038	72.11
	No degree	1.17137	0.974533	1.40797	78.29	0.896044	0.779745	1.02969	29.81			No degree	1.48168	0.9139	2.40221	72.41	1.2921	0.768783	2.17165	62.51			No degree	1.31251	0.786572	2.19013	50.61	1.54641	0.962825	2.4837	0
	16-29y	0.983165	0.729555	1.32494	61.21	0.962953	0.820614	1.12998	10.62			16-29y	1.56252	0.815729	2.99299	31.39	1.09538	0.137042	8.75544	92.84			16-29y	1.45198	0.575713	3.66195	36.77	2.38897	1.07637	5.30221	0
	30-49y	1.05378	0.823932	1.34774	71.96	0.954745	0.831249	1.09659	0			30-49y	0.743025	0.456224	1.21012	0	1.92894	0.921591	4.03738	59.34			30-49y	1.43599	0.520835	3.95914	58.64	1.04855	0.541281	2.0312	*
	50+y	1.19051	1.07396	1.31971	37.19	1.05208	0.948143	1.16741	0			50+y	1.45917	0.949335	2.24281	51.93	0.983642	0.676413	1.43042	0			50+y	1.56157	1.04408	2.33555	0	1.47035	0.650404	3.324	24.93
No longer employed	Overall	0.98	0.86	1.11	0	1.07	0.93	1.25	0		No longer employed	Overall	1.07	0.65	1.77	4.98	2.51	1.48	4.25	28.06		No longer employed	Overall	2.61	1.29	5.27	21.85	1.6	0.66	3.87	1.66
	female	0.99207	0.857006	1.14842	0	1.18832	0.981388	1.4389	0			female	1.26615	0.598995	2.67639	31.61	2.76374	1.70901	4.4694	0			female	2.88141	1.52332	5.45028	0	0.990949	0.229994	4.26958	*
	male	1.03067	0.802346	1.32398	15.64	0.957507	0.755607	1.21336	0			male	1.3552	0.677938	2.70907	0	2.1248	0.755759	5.97382	46.32			male	1.951	0.70202	5.4221	0	1.78792	0.507827	6.29477	0
	Degree	1.00175	0.852218	1.17751	0	1.15403	0.946795	1.40663	0			Degree	0.874111	0.383791	1.99085	0	3.6388	1.50299	8.80968	29.96			Degree	2.51492	0.442188	14.3035	59.42	2.20849	0.470512	10.3662	*
	No degree	0.994391	0.831789	1.18878	0	1.04346	0.851056	1.27937	0			No degree	1.121	0.454235	2.76652	59.5	2.54184	1.56723	4.12254	0			No degree	2.33155	1.16023	4.68541	0	1.31471	0.465991	3.7092	2.37
	16-29y	0.988893	0.74001	1.32148	0	1.24483	1.01418	1.52792	0			16-29y	1.55382	0.277921	8.68726	62.63	3.14076	1.17703	8.38077	74.59			16-29y	4.97571	1.96947	12.5707	*	1.1269	0.239833	5.29492	0
	30-49y	0.875373	0.632344	1.2118	0	0.926917	0.627593	1.369	0			30-49y	1.04982	0.424756	2.5947	0	1.62986	0.818165	3.24683	0			30-49y	1.99084	0.182082	21.7675	70.24	3.33379	0.950805	11.6892	0
	50+y	1.02584	0.88558	1.18831	0	0.941856	0.778926	1.13887	0			50+y	0.919516	0.478105	1.76846	0	1.26789	0.580922	2.76724	0			50+y	2.30817	0.56042	9.50655	60.4	1.39272	0.16052	12.0836	50.66
Stable unemployed	Overall	0.74	0.57	0.96	24.69	0.93	0.75	1.16	4.68		Stable unemployed	Overall	1.12	0.6	2.08	27.57	1.74	1.06	2.86	0		Stable unemployed	Overall	1.97	0.93	4.17	20.23	1.41	0.24	8.26	70.08
	female	0.717859	0.521905	0.987385	30.64	0.804093	0.556548	1.16174	7.61			female	2.34783	1.1739	4.69572	20.85	1.75981	0.731962	4.23099	0			female	2.02174	0.913936	4.47233	0	2.76773	0.514367	14.8927	*
	male	0.846515	0.625825	1.14503	0	1.14797	0.852751	1.5454	10			male	0.882094	0.323378	2.40613	0	1.72311	0.873963	3.39728	0			male	2.06059	0.696654	6.09486	0	1.15066	0.245954	5.38318	*
	Degree	0.674047	0.431635	1.0526	29.5	1.47299	0.966906	2.24398	33.61			Degree	2.48145	0.727442	8.46469	0	1.46274	0.371317	5.7622	36.01			Degree	0.819742	0.061811	10.8715	68.81	no information
	No degree	0.779702	0.603933	1.00663	7.98	0.826824	0.649091	1.05322	0			No degree	1.17022	0.600147	2.28179	31	1.76663	1.02815	3.03552	0			No degree	2.06868	0.999055	4.28349	0	1.85933	0.197929	17.4664	74.48
	16-29y	0.631106	0.405435	0.982389	0	0.859686	0.618906	1.19414	0			16-29y	1.0216	0.356364	2.92865	0	1.20145	0.2132	6.77059	51.82			16-29y	0.764407	0.136728	4.27357	*	0.844942	0.0249017	28.6698	75.19
	30-49y	0.838514	0.180512	3.89506	92.55	0.7327	0.404376	1.3276	0			30-49y	2.48865	0.876041	7.06975	*	1.31181	0.426475	4.03507	0			30-49y	1.86482	0.528108	6.58495	0	5.29592	1.14894	24.4109	*
	50+y	0.854715	0.687508	1.06259	0	0.993482	0.717354	1.3759	17.75			50+y	0.830472	0.401168	1.71919	0	2.68553	1.50228	4.80076	0			50+y	1.9785	0.440436	8.88766	69.74	1.79624	0.505947	6.3771	*
* indicates only one study included
Excluding studies with ≤5 cell counts
		Drinking more				Drinking less							Smoking more				Smoking less							Vaping more				Vaping less
		RR	Lower CI	Upper CI	I2%	RR	Lower CI	Upper CI	I2%				RR	Lower CI	Upper CI	I2%	RR	Lower CI	Upper CI	I2%				RR	Lower CI	Upper CI	I2%	RR	Lower CI	Upper CI	I2%
Furloughed	Overall	1.1	0.97	1.26	71.52	0.97	0.84	1.11	45.35		Furloughed	Overall	1.31	0.88	1.96	65.25	1.42	0.86	2.33	68.92		Furloughed	Overall	1.53	1.14	2.07	0	1.3	0.82	2.06	*
	female	1.00255	0.903925	1.11194	33.64	0.793719	0.481609	1.3081	80.59			female	1.45972	1.14112	1.86727	0	0.788117	0.44757	1.38778	*			female	1.64097	0.927416	2.90353	42.27	1.57934	0.845372	2.95056	*
	male	1.33316	1.08283	1.64138	73.72	0.962902	0.857803	1.08088	0			male	2.08429	0.707367	6.14143	81.98	1.42059	0.759516	2.65706	56.85			male	1.71664	0.87753	3.35811	38.79	1.03481	0.533306	2.0079	*
	Degree	1.02366	0.90274	1.16078	34.81	1.17732	0.959618	1.4444	38.29			Degree	1.44402	0.925276	2.2536	0	2.07028	0.945708	4.53213	35.49			Degree	2.70883	1.58957	4.61619	0	no information
	No degree	1.17137	0.974533	1.40797	78.29	0.896044	0.779745	1.02969	29.81			No degree	1.48168	0.9139	2.40221	72.41	1.31282	0.746566	2.30856	68.46			No degree	1.32457	0.74182	2.36512	59.43	1.47849	0.88029	2.4832
	16-29y	0.983165	0.729555	1.32494	61.21	0.962953	0.820614	1.12998	10.62			16-29y	1.56252	0.815729	2.99299	31.39	1.09538	0.137042	8.75544	92.84			16-29y	1.45198	0.575713	3.66195	36.77	2.44953	1.03981	5.77047	*
	30-49y	1.05378	0.823932	1.34774	71.96	0.954745	0.831249	1.09659	0			30-49y	0.712774	0.419546	1.21094	0	1.78894	0.698172	4.58386	78.27			30-49y	1.67333	0.478444	5.85238	75.83	1.04855	0.541281	2.0312	*
	50+y	1.19051	1.07396	1.31971	37.19	1.05208	0.948143	1.16741	0			50+y	1.45917	0.949335	2.24281	51.93	0.959003	0.652894	1.40863	0			50+y	1.43958	0.913834	2.2678	0	0.734782	0.285477	1.89124	*
No longer employed	Overall	0.99	0.86	1.13	0	1.1	0.95	1.27	0		No longer employed	Overall	0.84	0.35	2.01	*	3.23	1.3	8.04	71.26		No longer employed	Overall	2.45	1.16	5.15	*	1	0.33	3	*
	female	0.99207	0.857006	1.14842	0	1.18832	0.981388	1.4389	0			female	no information				2.71928	1.59604	4.63301	*			female	no information				no information
	male	1.11386	0.794074	1.56242	38.8	0.983956	0.757101	1.27879	0			male	no information				no information						male	no information				no information
	Degree	1.02513	0.869352	1.20882	0	1.15483	0.871479	1.5303	14.22			Degree	no information				8.90471	1.83346	43.2482	*			Degree	no information				no information
	No degree	0.994391	0.831789	1.18878	0	1.09629	0.890422	1.34976	0			No degree	0.836863	0.297967	2.35039	*	2.12749	1.07003	4.22999	*			No degree	2.60298	1.14666	5.90892	*	no information
	16-29y	0.988893	0.74001	1.32148	0	1.24483	1.01418	1.52792	0			16-29y	no information				3.14076	1.17703	8.38077	74.59			16-29y	no information				no information
	30-49y	0.875373	0.632344	1.2118	0	0.862657	0.560389	1.32797	0			30-49y	no information				no information						30-49y	no information				no information
	50+y	1.02584	0.88558	1.18831	0	0.972534	0.802981	1.17789	0			50+y	no information				no information						50+y	no information				no information
Stable unemployed	Overall	0.75	0.56	0.99	33.06	0.96	0.75	1.22	14.47		Stable unemployed	Overall	2.49	0.88	7.07	*	1.65	0.94	2.89	0		Stable unemployed	Overall	1.44	0.48	4.31	*	no information
	female	0.611265	0.401289	0.931111	48.81	0.697624	0.478788	1.01648	0			female	no information				no information						female	no information				no information
	male	0.849075	0.609027	1.18374	0	1.20325	0.856837	1.68972	23.01			male	no information				1.58745	0.714377	3.52753				male	no information				no information
	Degree	0.709405	0.302506	1.66362	65.83	1.4603	0.736254	2.89641	59.31			Degree	no information				no information						Degree	no information				no information
	No degree	0.796473	0.593684	1.06853	19.35	0.865905	0.674161	1.11219	0			No degree	no information				1.69791	0.934297	3.08565	0			No degree	no information				no information
	16-29y	0.631106	0.405435	0.982389	0	0.859686	0.618906	1.19414	0			16-29y	no information				2.45422	0.663598	9.0766	*			16-29y	no information				no information
	30-49y	0.396153	0.193538	0.810884		0.740018	0.387649	1.41269	*			30-49y	2.48865	0.876041	7.06975	*	no information						30-49y	no information				no information
	50+y	0.869967	0.689579	1.09754	0	1.01602	0.700275	1.47413	32.52			50+y	no information				2.73579	1.43907	5.20098				50+y	no information				no information
* indicates only one study included
