## Supplementary File 6 for "The UK COVID-19 furlough scheme and associations with smoking, alcohol consumption and vaping: evidence from 8 UK longitudinal population surveys"

### Sheet: Summary_level
		Currently drinks 5+ drinks/occasion				Currently drinks 4+days/week
		RR	Lower CI	Upper CI	I2%	RR	Lower CI	Upper CI	I2%
	Unadjusted
	Furloughed	1.20218	1.0029	1.44106	8.26	1.02164	0.919828	1.13471	35.95
	No longer employed	0.701557	0.340722	1.44453	64.23	1.20548	1.0166	1.42946	29.73
	Stable unemployed	1.45822	0.528305	4.02493	64.02	1.13259	0.83502	1.5362	63.36
	Basic adjusted
	Furloughed	1.07198	0.84617	1.35804	41.6	1.06006	0.932781	1.20471	54.54
	No longer employed	0.727436	0.363364	1.45629	60.59	1.1574	0.947599	1.41364	44.38
	Stable unemployed	1.25222	0.456614	3.43408	70.18	1.11259	0.811395	1.52559	68.29
	Full adjusted
	Furloughed	1.04115	0.864368	1.25408	26.3	1.04053	0.951257	1.13817	40.89
	No longer employed	0.662532	0.384822	1.14065	62.87	1.0985	0.95785	1.2598	35.38
	Stable unemployed	0.78707	0.345625	1.79234	58.4	1.07023	0.859543	1.33257	41.86
Full adjustment		Currently drinks 5+ drinks/occasion				Currently drinks 4+days/week
		RR	Lower CI	Upper CI	I2%	RR	Lower CI	Upper CI	I2%
Furloughed	Overall	1.04115	0.864368	1.25408	26.3	1.04053	0.951257	1.13817	40.89
	female	0.879321	0.642831	1.20281	39	0.968493	0.860765	1.0897	45.19
	male	1.07316	0.885574	1.30049	0	1.11224	1.02386	1.20826	0
	Degree	0.954526	0.78204	1.16506	0	1.07107	0.99201	1.15643	0
	No degree	1.10711	0.896834	1.36669	13.55	1.03579	0.912569	1.17565	46.8
	16-29y	0.631477	0.383496	1.03981	0	0.990277	0.80496	1.21826	0
	30-49y	1.05861	0.791129	1.41653	0	0.961478	0.861181	1.07346	0
	50+y	1.15611	0.958416	1.39459	0	1.07993	1.00054	1.16563	28.3
No longer employed	Overall	0.662532	0.384822	1.14065	62.87	1.0985	0.95785	1.2598	35.38
	female	0.380315	0.175585	0.823756	0	1.15961	0.77553	1.73392	86.57
	male	0.889153	0.534362	1.47951	48.38	0.085793	0.000462287	15.9218	99.92
	Degree	0.58266	0.256198	1.32512	46.3	1.11232	0.989241	1.2507	0
	No degree	0.796403	0.358971	1.76688	48.86	1.24779	0.911562	1.70802	73.85
	16-29y	0.249853	0.0981785	0.635848	0	1.57634	1.23922	2.00518	0
	30-49y	no information				1.02625	0.855162	1.23157	0
	50+y	0.924531	0.64054	1.33443	18.31	1.06456	0.956661	1.18463	13.14
Stable unemployed	Overall	0.78707	0.345625	1.79234	58.4	1.07023	0.859543	1.33257	41.86
	female	0.655444	0.275261	1.56072	*	0.992786	0.877758	1.12289	0
	male	1.08704	0.716933	1.64819	0	1.26463	0.711924	2.24643	79.19
	Degree	1.05656	0.532136	2.09779	0	0.969767	0.774748	1.21388	35.02
	No degree	0.964935	0.474903	1.96061	36.67	1.10325	0.933244	1.30422	7.45
	16-29y	0.480476	0.201658	1.1448	*	1.48914	1.08816	2.03788	0
	30-49y	no information				1.06631	0.848996	1.33925	*
	50+y	1.6308	0.74708	3.55987	*	0.986552	0.858112	1.13422	18.02
Note: I2 estimates from stratified models are different to the overall I2 presented in subgroup figures as separate models were run for each group.
* indicates only one study included

### Sheet: Summary_change
	Drinks fewer alcohol units per occasion				Drinks less frequently							Drinks more alcohol units per occasion				Drinks more frequently
	RR	Lower CI	Upper CI	I2%	RR	Lower CI	Upper CI	I2%				RR	Lower CI	Upper CI	I2%	RR	Lower CI	Upper CI	I2%
Unadjusted											Unadjusted
Furloughed	1.104	1.00517	1.21254	0	1.10098	0.88783	1.3653	54.19			Furloughed	1.26836	0.984469	1.63412	50.7	1.14007	0.968541	1.34199	66.06
No longer employed	1.24228	1.02247	1.50934	0	1.46206	1.05833	2.01981	45.41			No longer employed	0.936813	0.631747	1.38919	0	0.839006	0.682025	1.03212	0
Stable unemployed	0.932385	0.680188	1.27809	4.9	1.18981	0.752704	1.88074	49.58			Stable unemployed	0.868423	0.418014	1.80414	0	0.649349	0.451907	0.933055	5.59
Basic adjusted											Basic adjusted
Furloughed	1.03648	0.942904	1.13933	0	1.08241	0.864426	1.35536	60.42			Furloughed	1.2144	0.917279	1.60777	59.94	1.15512	0.939645	1.42	79.33
No longer employed	1.16054	0.948769	1.41957	0	1.49904	1.03629	2.16842	55.39			No longer employed	0.98734	0.663442	1.46937	0	0.889229	0.726845	1.08789	0
Stable unemployed	0.804838	0.600057	1.0795	0	1.19332	0.845055	1.68511	21.28			Stable unemployed	0.86109	0.420005	1.7654	0	0.694685	0.495591	0.973762	0
Full adjusted											Full adjusted
Furloughed	1.03528	0.943605	1.13586	0	1.07352	0.854304	1.34898	63.88			Furloughed	1.17751	0.891202	1.55581	62.77	1.16197	0.959707	1.40687	76.08
No longer employed	1.11981	0.922556	1.35925	0	1.42248	1.02381	1.97639	46.87			No longer employed	0.903803	0.60928	1.3407	0	0.9074	0.74357	1.10733	0
Stable unemployed	0.820673	0.613626	1.09758	0	1.1484	0.845046	1.56067	7.87			Stable unemployed	0.818407	0.410795	1.63047	0	0.72336	0.520088	1.00608	0
Full adjustment		Drinks fewer alcohol units per occasion				Drinks less frequently					Full adjustment		Drinks more alcohol units per occasion				Drinks more frequently
		RR	Lower CI	Upper CI	I2%	RR	Lower CI	Upper CI	I2%				RR	Lower CI	Upper CI	I2%	RR	Lower CI	Upper CI	I2%
Furloughed	Overall	1.03528	0.943605	1.13586	0	1.07352	0.854304	1.34898	63.88		Furloughed	Overall	1.17751	0.891202	1.55581	62.77	1.16197	0.959707	1.40687	76.08
	female	1.02606	0.828611	1.27056	0	1.03583	0.784062	1.36845	58.18			female	1.03436	0.776621	1.37763	37.15	1.05	0.953227	1.1566	0
	male	1.05457	0.913953	1.21683	0	1.08629	0.873891	1.35031	21.83			male	1.38272	1.02236	1.87011	49.91	1.26486	0.814766	1.96359	81.73
	Degree	1.38799	1.01945	1.88976	59.01	1.06166	0.879625	1.28136	0			Degree	1.10052	0.850464	1.4241	12.78	1.02778	0.917779	1.15097	0
	No degree	0.969909	0.865027	1.08751	0	0.992735	0.742226	1.32779	65.38			No degree	1.37159	1.00944	1.86367	55.21	1.24104	0.92741	1.66074	82.4
	16-29y	1.06095	0.861918	1.30593	24.39	1.05517	0.663969	1.67687	73.51			16-29y	0.872837	0.545167	1.39745	0	1.26323	0.847793	1.88223	64
	30-49y	0.959724	0.792493	1.16224	13.74	0.894814	0.703303	1.13847	0			30-49y	1.18877	0.886449	1.59419	0	0.96062	0.643665	1.43365	83.06
	50+y	1.09302	0.95081	1.25651	0	1.07155	0.793972	1.44618	67.75			50+y	1.14041	0.65502	1.98548	86.66	1.22591	1.1063	1.35844	0
No longer employed	Overall	1.11981	0.922556	1.35925	0	1.42248	1.02381	1.97639	46.87		No longer employed	Overall	0.903803	0.60928	1.3407	0	0.9074	0.74357	1.10733	0
	female	1.27195	0.808569	2.0009	0	1.76947	1.07917	2.90132	63.79			female	1.16724	0.757766	1.79799	0	0.940555	0.747916	1.18281	0
	male	1.09368	0.792459	1.50941	0	1.13973	0.816148	1.5916	0			male	0.969085	0.384219	2.44425	0	1.26688	0.858353	1.86985	0
	Degree	1.26245	0.997311	1.59807	0	1.80639	0.894782	3.64676	78.52			Degree	0.99137	0.545974	1.80011	0	1.0456	0.836391	1.30714	0
	No degree	1.07663	0.811584	1.42825	0	1.24671	0.926309	1.67793	0			No degree	1.04465	0.622038	1.75438	0	0.876491	0.617623	1.24386	16.68
	16-29y	1.3044	1.01147	1.68216	0	1.66296	1.22138	2.26418	0			16-29y	0.901877	0.419435	1.93923	0	1.07791	0.70466	1.64887	0
	30-49y	0.905392	0.567603	1.44421	0	1.50363	0.379948	5.95053	86.38			30-49y	0.940623	0.472093	1.87415	0	0.70792	0.462369	1.08388	0
	50+y	1.05415	0.724409	1.53399	23.22	1.02207	0.770582	1.35564	0			50+y	0.801807	0.469233	1.3701	0	0.995912	0.799693	1.24028	0
Stable unemployed	Overall	0.820673	0.613626	1.09758	0	1.1484	0.845046	1.56067	7.87		Stable unemployed	Overall	0.818407	0.410795	1.63047	0	0.72336	0.520088	1.00608	0
	female	0.679836	0.338058	1.36715	0	0.944274	0.591535	1.50735	8.38			female	0.499383	0.171629	1.45304	*	0.789216	0.506634	1.22941	17.59
	male	1.02488	0.718997	1.46089	0	1.37295	0.937901	2.0098	0			male	0.972059	0.305835	3.08957	*	0.814525	0.645953	1.02709	0
	Degree	1.06598	0.368196	3.08619	62.17	1.29439	0.783506	2.1384	0			Degree	no information				0.532738	0.275718	1.02935	0
	No degree	0.773786	0.557834	1.07334	0	1.15948	0.762198	1.76384	26.33			No degree	0.684531	0.265449	1.76525	*	0.858423	0.541438	1.36099	20.3
	16-29y	0.854243	0.563198	1.29569	0	1.06911	0.66224	1.72596	0			16-29y	1.25048	0.404572	3.86505		0.943136	0.538949	1.65045	0
	30-49y	0.813783	0.424696	1.55934	*	0.94352	0.494934	1.79869	0			30-49y	no information				0.343026	0.18086	0.650596	0
	50+y	0.695735	0.438302	1.10437	0	1.21052	0.599857	2.44286	68.84			50+y	1.03138	0.330466	3.21895		0.842094	0.517539	1.37018	0
Note: I2 estimates from stratified models are different to the overall I2 presented in subgroup figures as separate models were run for each group.											Note: I2 estimates from stratified models are different to the overall I2 presented in subgroup figures as separate models were run for each group.
